# Leveraging Pretrained Large Language Model for Prognosis of Type 2 Diabetes Using Longitudinal Medical Records

**DOI:** 10.1101/2025.02.04.24313200

**Authors:** Phong B.H. Nguyen, Andreas Hungele, Reinhard W. Holl, Michael P. Menden

## Abstract

Timely prognosis of type 2 diabetes (T2D) is critical for effective interventions and reducing economic burden. Longitudinal medical records offer potential for extracting clinical insights but face challenges due to the sparse, high-dimensional data, data privacy, domain compatibility and interpretability issues. This study introduced PRIME-LLM, a framework that leverages the prediction power of pretrained large language models for disease prognosis. PRIME-LLM overcomes the challenges by synthetic data generation, missingness modeling, and a learnable embedding layer prepended to a pretrained LLM backbone. We finetuned and evaluated the model performance using a large real world dataset of 449,185 T2D patients. The PRIME-LLM-fine-tuned model outperformed baselines in forecasting HbA1c, LDL, blood pressure, improving MSE up to 12.8%. The model also demonstrated robust long-term prediction over 578.8 days (95% CI: [180,1155]). Integrated gradient analysis identified significant clinical features and visits, revealing potential biomarkers for early intervention. Overall, the results showed the possibility to leverage the prediction power of LLM in T2D prognosis using sparse medical time series, assisting clinical prognosis and biomarker discovery, ultimately advancing precision medicine.
