## Supplementary Data S1 for "Leveraging Pretrained Large Language Model for Prognosis of Type 2 Diabetes Using Longitudinal Medical Records"

### Sheet: Sheet1
Model	Parameter	Optimization range
Elastic net	lambda	[1e-04,10]
	alpha	[0,1]
	maximum iterations	100
XGBoost	number of trees	[100,1000]
	learning rate	[0.01,0.3]
	maximum depth of a tree	[3,10]
	subsample ratio	[0.5, 1]
	subsample ratio of columns by tree	[0.5 ,1]
	alpha in L1 regularisation	[1e-05, 1]
	lambda in L2 regularisation	[1e-05, 1]
	early stoppping rounds	15
LSTM	learning rate	[1e-06, 1e-02]
	number of layers	[1, 3]
	hidden dimensions	[50, 300]
	dropout	[0.05, 0.8]
	weight decay	[1e-06, 1e-02]
Transformer	learning rate of embedding layer	[1e-06, 1e-02]
	learning rate of regressor	[1e-06, 1e-02]
	learning rate of transformer	[1e-06, 1e-02]
	learning rate of time encoder	[1e-06, 1e-02]
	number of layers	[1, 3]
	hidden dimensions	[50, 300]
	embedding dimensions	[64, 257]
	number of heads	[2, 10]
	dropout	[0.1, 0.8]
	weight decay	[1e-06, 1e-02]
PRIME-LLM	LoRA rank	[4, 64]
	LoRA alpha	[4, 32]
	LoRA dropout	[0.05, 0.3]
	learning rate of embedding layer	[1e-06, 1e-02]
	learning rate of regressor	[1e-06, 1e-02]
	learning rate of adapter	[1e-06, 1e-03]
	hidden dimensions	[50, 300]
	dropout	[0, 0.6]
	weight decay	[1e-06, 1e-02]
